# S-MiXcan: Inferring Cell-Type-Level Transcriptome-Wide Associations from Bulk Transcriptomics Using GWAS Summary Statistics

**DOI:** 10.64898/2026.03.22.26349035

**Authors:** Sinan Zhu, Qiao Fan, Xiaoyu Song

**Affiliations:** Centre for Biomedical Data Science, Duke-NUS Medical School, National University of Singapore

**Keywords:** cell type, transcriptome-wide association study, summary statistics, association probability

## Abstract

Cell-type–specific regulation of gene expression plays a central role in complex disease etiology, yet most transcriptome-wide association studies (TWAS) rely on bulk tissue models. Recently, a couple methods leverage single-cell transcriptomics to perform TWAS at the cell-type resolution, but they are limited by scarce matched genotype– single-cell cohorts and restricted to peripheral blood, with minimal coverage of less accessible, disease-relevant tissues. In this study, we developed S-MiXcan, a summary-statistics–based TWAS framework that enables cell-type–aware association analysis using bulk transcriptomic data across *K* ≥ 2 cell types without requiring individual-level data. As a major advancement over our prior tool MiXcan, S-MiXcan jointly models genetically regulated expression (GReX) across *K* cell types, accounts for cross–cell-type correlations, identifies disease-associated genes, and provides probabilistic interpretations for distinguishing cell-type–specific from shared associations. In real data analyses, compared with using individual-level genotype-based implementation, S-MiXcan achieved highly concordant results (Pearson’s *r* ≈ 1) in cell-type-aware TWAS. Applied to large-scale multi-cohort Genome-Wide Association Study (GWAS) meta-analyses from the Breast Cancer Association Consortium, S-MiXcan maintained well-controlled type I error (genomic inflation *λ* = 1.057), identified key breast cancer risk associated genes that function in a cell-type specific manner, and revealed relevant cell types through probabilistic inference. These results demonstrate that S-MiXcan, publicly available at https://github.com/songxiaoyu/SMiXcan, provides a scalable and interpretable framework for cell-type–aware TWAS.

---

Transcriptome-wide association studies (TWAS) provide a powerful two-sample framework for identifying disease-associated genes, by training genetically regulated expression (GReX) prediction models in one cohort and testing disease associations using predicted GReX levels in another independent cohort. By aggregating signals from millions of genetic variants into gene-level associations, TWAS substantially alleviates the multiple-testing burden inherent to genome-wide association studies (GWAS), thereby increasing statistical power, facilitating biological interpretation, and highlighting signals in the disease relevant tissues. Nevertheless, conventional TWAS methods, such as PrediX-can [1] and FUSION [2], perform analyses at the bulk tissue level, treating tissues as homogeneous and ignoring underlying cell-type heterogeneity. This simplification can compromise the accuracy of GReX prediction and obscure true disease associations, particularly when disease-relevant cell types constitute only a small fraction of the tissue [3].

Recent methodological advances have begun to address these limitations by modeling genetic effects at the cell-type level. cWAS [4] infers cell-type proportions from bulk expression and links genetically regulated proportion changes to disease; this approach, however, does not investigate disease-associated genes or gene-level regulatory effects. MiXcan [3] similarly decomposes bulk expression into cell-type–specific components but performs cell-type-aware TWAS to pinpoint trait-associated genes and their functional cell types; nonetheless, it is limited to two cell types (the cell type of interest versus all others) and requires access to individual-level genotype datasets. In contrast, scTWAS [5] performs TWAS directly at single-cell resolution by leveraging single-cell transcriptomic data, and scPrediXcan [6] further incorporates functional genomic annotations to improve expression prediction in single cells. Both single-cell-based approaches, however, require matched genotype and single-cell transcriptomics datasets in a sufficiently large number of individuals and are currently applicable primarily to peripheral blood, with limited coverage for rarer tissues in existing atlases. For example, within the Genotype-Tissue Expression (GTEx) consortium, matched genotype and snRNA-seq data for normal mammary tissue are available only for three individuals [7].

In this study, we introduce S-MiXcan, a major extension of MiXcan for a summary-statistics-based cell-type-aware TWAS using bulk transcriptomics data. It exhibits three major advancements over MiXcan. First, it enables summary statistics-based inference by explicitly accounting for correlations among estimated cell-type–specific GReX weights, which arise from cell-type decomposition uncertainty, finite-sample estimation variability, and shared genomic predictors across cell types, and thereby ensuring valid and well-powered association tests. Second, S-MiXcan substantially improves the interpretability of cell-type specific versus shared associations by quantifying association probabilities for different cell-type patterns, providing informative measures of cell-type specificity that go beyond p-values. Lately, it also systematically updates the modeling and inference strategies, such as supporting joint estimation and inference across three or more cell types. Together, these features enable S-MiXcan to perform highly confident cell-type-aware TWAS while preserving data privacy, improving computational efficiency and robustness, enhancing interpretability of the discoveries, and facilitating large-scale meta-analyses.
