## Supplementary Table 1 for "S-MiXcan: Inferring Cell-Type-Level Transcriptome-Wide Associations from Bulk Transcriptomics Using GWAS Summary Statistics"

### Sheet: Table S1
Cell Type	Marker	Source / Citation
Adipocyte	ADIPOQ	Uhlén et al., 2015
Adipocyte	RBP7	Uhlén et al., 2015
Adipocyte	FABP4	Uhlén et al., 2015
Adipocyte	TIMP4	Uhlén et al., 2015
Adipocyte	TNMD	Uhlén et al., 2015
Adipocyte	RBP7	Uhlén et al., 2015
Endothelial	GPIHBP1	Uhlén et al., 2015
Endothelial	BTNL9	Uhlén et al., 2015
Endothelial	CD300LG	Uhlén et al., 2015
Endothelial	INHBB	Uhlén et al., 2015
Endothelial	KIF25	Uhlén et al., 2015
Endothelial	SEMA3G	Uhlén et al., 2015
Endothelial	TCF15	Uhlén et al., 2015
Fibroblast	PDGFRA	Franzén et al., 2019
Fibroblast	PDGFRB	Franzén et al., 2019
Fibroblast	FAP	Uhlén et al., 2015
Fibroblast	ACTA2	Kalluri, 2016
Fibroblast	VIM	Uhlén et al., 2015
Fibroblast	S100A4	Kalluri, 2016
Fibroblast	PDPN	Franzén et al., 2019
Fibroblast	ITGA5	Kalluri, 2016
Fibroblast	MME	Han et al., 2020
Fibroblast	CD36	Cheng et al., 2020
Fibroblast	C5AR2	Han et al., 2020
Fibroblast	CD70	Han et al., 2020
Epithelial	CDH1	Uhlén et al., 2015
Epithelial	KRT1	Uhlén et al., 2015
Epithelial	MUC1	Uhlén et al., 2015
Epithelial	CAV1	Uhlén et al., 2015
Epithelial	DEFB4	Uhlén et al., 2015
References
Franzén et al., 2019
Franzén O, Gan LM, Björkegren JLM. PanglaoDB: a web server for exploration of mouse and human single-cell RNA sequencing data. Database (Oxford). 2019.
Uhlén et al., 2015
Uhlén M et al. Tissue-based map of the human proteome. Science. 2015.
Kalluri, 2016
Kalluri R. The biology and function of fibroblasts in cancer. Nature Reviews Cancer. 2016.
Han et al., 2020
Han C, Liu T, Yin R. Biomarkers for cancer-associated fibroblasts. Biomark Res. 2020.
Cheng et al., 2020
Cheng Q, Jabbari K, Winkelmaier G, Andersen C, Yaswen P, Khoshdeli M, Parvin B. Overexpression of CD36 in mammary fibroblasts suppresses colony growth in breast cancer cell lines. Biochem Biophys Res Commun. 2020;526(1):41–47.
